# Histological triage of early-stage mycosis fungoides using a weakly supervised deep learning-based model: a multicentre, external validation, and clinical utility study

**DOI:** 10.64898/2026.07.27.26359009

**Authors:** Thom Doeleman, Siemen Brussee, Pieter A. Valkema, Werner Kempf, Maarten H. Vermeer, Jesper Kers, Liliane C.D. Wynaendts, Kelly G.P. Kerckhoffs, Marthe M. de Jonge, Anh H. Nguyen, Elke E.M. Peters, Marion Wobser, Hilka Rauert-Wunderlich, Andreas Rosenwald, Rudolf Stadler, Patty M. Jansen, Maxime Battistella, Gabriele Roccuzzo, Pietro Quaglino, Anne M.R. Schrader, all CLIDIPA Registry participating centres

## Abstract

**Background:** Histological diagnosis of early-stage mycosis fungoides (MF) is hindered by profound overlap with benign inflammatory dermatoses (BIDs), leading to diagnostic delays and extensive ancillary testing. We developed MIMIC (Multiple Instance-learning for Identification of Mycosis fungoides In Cutaneous biopsies), a weakly supervised deep learning model designed as a triage tool at initial HCE whole-slide image (WSI) review to distinguish classic patch- and plaque-stage MF from BIDs. We externally validated the model and evaluated its clinical utility.
