## Supplementary Table 1 for "Histological triage of early-stage mycosis fungoides using a weakly supervised deep learning-based model: a multicentre, external validation, and clinical utility study"

### Sheet: Blad1
Predominant Histological Reaction Pattern	Specific Diagnosis / Clinical Differential Diagnosis	Present in Cohort
Spongiotic Dermatitis	Eczema / Spongiotic dermatitis (incl. atopic, nummular, contact allergy)	Leiden, Utrecht
	Chronic actinic dermatitis / Actinic reticuloid	Utrecht
	Spongiotic drug reaction / Toxicoderma	Leiden
	Photoallergic and Phototoxic dermatitis	Leiden
Psoriasiform Dermatitis	Psoriasis	Leiden, Utrecht
	Psoriasiform eczema / Psoriasiform dermatitis	Leiden
	Pityriasis rubra pilaris (PRP)	Leiden, Utrecht
Granulomatous Dermatitis	Sarcoidosis	Leiden
	Cutaneous Crohn's disease / Granulomatous rosacea	Leiden
	Non-necrotizing granulomatous dermatitis (incl. foreign body / ruptured cyst)	Leiden
	Granuloma annulare	Leiden
	Actinic granuloma / Annular elastolytic giant cell granuloma	Leiden
Neutrophilic & Pustular Dermatoses	Sweet syndrome (Acute febrile neutrophilic dermatosis)	Leiden
	Sneddon-Wilkinson disease (Subcorneal pustular dermatosis)	Leiden
Interface / Lichenoid Dermatitis	Lichen planus (incl. hypertrophic/atrophic variants)	Leiden, Utrecht
	Lichen sclerosus (incl. genital and extragenital)	Leiden, Utrecht
	Pigmented purpuric dermatosis (PPD) / Lichen aureus / Schamberg disease	Leiden
	Benign lichenoid keratosis	Leiden, Utrecht
	Lichen striatus	Leiden
	Erythema (exsudativum) multiforme (EEM) / Fixed drug eruption	Leiden
	Lupus erythematosus (incl. CDLE, SCLE, Chilblain lupus, and overlap syndromes)	Leiden, Utrecht
	Graft-versus-host disease (GVHD, acute/chronic)	Leiden, Utrecht
	Lichenoid / Interface drug reaction (incl. MTX-induced)	Leiden, Utrecht
Vasculopathic & Vesiculobullous	Vasculitis (incl. Leukocytoclastic vasculitis, Lymphocytic vascular reactions)	Leiden
	Stasis dermatitis	Leiden
	Dermatitis herpetiformis / Bullous pemphigoid (incl. pre-bullous stage)	Leiden
	Thrombotic microangiopathy	Leiden
Follicular & Adnexal Disorders	Alopecia mucinosa (Idiopathic follicular mucinosis)	Leiden
	Rosacea / (Fibrosing) Folliculitis and Perifolliculitis	Leiden
	Lichen planopilaris	Leiden
Other Mimickers / Mixed Patterns	Cutaneous infections (e.g., Candidiasis, Impetiginization, Parasitic)	Leiden, Utrecht
	Porokeratosis	Leiden
	Parapsoriasis (incl. small and large plaque variants)	Leiden, Utrecht
	Post-inflammatory pigmentation (PIH)	Leiden, Utrecht
	Pityriasis lichenoides (incl. PLC and PLEVA)	Leiden, Utrecht
	Pseudolymphoma / Lymphocytic infiltrate of Jessner / Persistent insect bite	Leiden, Utrecht
	Urticarial reactions / Urticarial dermatitis	Leiden
	Polymorphic light eruption (PLE)	Leiden
	Cutaneous mucinoses (e.g., REM-syndrome, Papular mucinosis)	Leiden
	Viral exanthema / Viral infectious blasts	Leiden
	Chilblains (Perniosis)	Leiden
	Mastocytosis (e.g., Urticaria pigmentosa)	Leiden
	Nonspecific / Chronic perivascular dermatitis	Leiden
Supplementary Table 1. Histopathological reaction patterns and specific diagnoses of benign inflammatory dermatoses in the development cohort. Diagnoses primarily reflect the main histological reaction pattern based on routine microscopic evaluation. While a subset of diagnoses was supported by direct clinicopathological correlation or provided as a definitive clinicopathological entity by the pa…
