## Supplementary Table 2 for "Histological triage of early-stage mycosis fungoides using a weakly supervised deep learning-based model: a multicentre, external validation, and clinical utility study"

### Sheet: Blad1
PRIMARY ANALYSIS AUDIT: CLASSIC MF CASES MISSED BELOW 0·10
False negatives (n = 10 accessions)
Case ID	Prob (Padj)	No. of WSIs	WSI consistency	Case label	Clinical presentation	Histology summary	Specific diagnosis	Clinical workflow consequence	Pathologist H&E interpretation
1	0.013650932096518	2	consistent	MF	Widespread nummular and confluent plaques (Trunk/Thighs/Palms)	CD4+ intra-epidermal infiltrate with CD2 marker loss; high suspicion for MF	MF, stage 1b	Would prompt ancillary IHC	Very suspicious for MF
2	0.0415497446760572	2	consistent	MF	Widespread large confluent erythematosquamous plaques (Trunk/Limbs/Face)	MF background with possible associated lymphomatoid reaction	Mixed histopathological pattern: reactive lymphomatoid dermatitis and MF. MF III (WCL)	Would prompt ancillary IHC	Very suspicious for MF
3	0.0488765456196072	1	n.a.	MF	Chronic persistent macules (Flexures/Trunk/Thighs)	Atypical lymphocytic infiltrate; suggestive of primary cutaneous CD30+ T-cell lymphoproliferative disorder.	MF	Would prompt ancillary IHC	Atypical for MF, no epidermotropism
4	0.05028486971213	2	consistent	MF	Widespread erythematous patches and plaques	Atypical CD4+ lymphocytic infiltrate without epidermotropism	MF	Would prompt ancillary IHC	Atypical for MF, no epidermotropism
5	0.0557500719063239	3	consistent	MF	Pruritic fine-spotted exanthema (Trunk/Arms)	Atypical T-cell infiltrate (intra-adnexal) with confirmed T-cell clone; atypical for MF (DD: systemic lymphoma)	CTCL (DD: erythrodermic MF); no systemic T-cell lymphoma findings	Would prompt ancillary IHC	Atypical for MF, no epidermotropism
6	0.0638833196251228	1	n.a.	MF	Intermittent for 6 months: itchy red skin lesions, partly crusted and partly scaly.	Epidermotropic CD4-dominant T-cell infiltrate, highly suspicious for MF	MF	Would prompt ancillary IHC	Very suspicious for MF
7	0.0697836151115703	2	consistent	MF	Multiple large plaques (Trunk/Limbs) with peripheral activity and trailing scale	Epidermotropic T-cell infiltrate (CD4+, CD5-, CD8-); consistent with MF in fitting clinical context.	(Folliculotropic) MF, stage 1b	Would prompt ancillary IHC	Very suspicious for MF
8	0.0805799923174745	2	consistent	MF	Recent extensive erythematosquamous plaques (Thighs)	Epidermotropic T-lymphocytes in rows with slight atypia; no marker loss or clear dominance. Suspicion of MF.	MF IA	Would prompt ancillary IHC	Very suspicious for MF
9	0.0874467259307726	2	consistent	MF	Multiple lenticular lesions that coalesce into larger red plaques with fine scaling	Subtle pathology with some atypia and CD4 dominance	Suspicious for MF	Would prompt ancillary IHC	Raises suspicion for MF
10	0.0916304267963438	3	consistent	MF	Left forearm: a moderately well-defined red plaque with some localized red papules. Right lower leg: reduced hair density with excoriated (scratched) red papules.	CD4+ atypical T-cell infiltrate (CD8−, partial CD30+) consistent with a CD30+ cutaneous T-cell process; highly suspicious for MF, with LyP as a clinical differential.	MF IA and LyP	Would prompt ancillary IHC	Very suspicious for MF
PRIMARY ANALYSIS AUDIT: STRONG FALSE POSITIVES (BIDs > 0·40)
False positives (n = 10 accessions)
1	0.5080250723142004	2	consistent	BID	Minimal lesions (DD: early MF vs. eczema)	Superficial dermatitis with eosinophilia; suspected drug reaction.	No diagnosis; lesions resolved at follow-up	Would prompt ancillary IHC	Suspicious for MF.
2	0.4940601630910515	2	consistent	BID	Indurated plaque (Abdomen) & lichenification (Lower back)	Spongiotic dermatitis with slight atypia and shifted CD4/CD8 ratio; slight suspicion for MF.	Intertriginous eczema vs. contact allergy; no MF evidence	Would prompt ancillary IHC	Slight suspicion for MF.
3	0.484929612997857	3	consistent	BID	Erythematosquamous plaques	Spongiotic dermatitis (eczema) with possible secondary drug reaction.	Atopic eczema flare after dupilumab loading dose	Would prompt ancillary IHC	Slight suspicion for MF.
4	0.4831219366104761	2	consistent	BID	Hyperpigmented macules (Back) with follicular focus	Lichenoid interface dermatitis; suspected drug reaction (No MF)	Post-inflammatory hyperpigmentation; clinically and histologically not MF	Would prompt ancillary IHC	Slight suspicion for MF.
5	0.4755099519457355	2	consistent	BID	Non-pruritic scaly lesions (Arms/Trunk/Buttocks) – DD: MF	Spongiotic dermatitis (chronic eczema); DD: Pityriasis rosea	Unknown	Would prompt ancillary IHC	MF not excluded. Suboptimal scan (sections out-of-focus).
6	0.4636181745519758	2	consistent	BID	Suspected lymphoma/vasculitis (History of B-CLL)	Granulomatous perivasculitis; highly suggestive of vasculitis/vasculopathy.	Unknown	Would prompt ancillary IHC and iron stain for PPD suspicion	Atypical lymphocytes, slight suspicion for MF.
7	0.4491962020887834	2	consistent	BID	Gyrated vesicle-like lesions (T2 dermatome) axilla	DD: Lichen striatus vs. Nekam disease vs. syringotropic CD8+ MF	Lichen striatus	Would prompt ancillary IHC	MF with eccrine involvement until proven otherwise.
8	0.4400894898006501	1	n.a.	BID	Widespread erythematosquamous plaques with lichenification	Eczematous pattern with lymphomatoid reaction; no marker loss.	Atopic eczema treated with baricitinib and MTX	Would prompt ancillary IHC	Could be MF or eczema.
9	0.4064159218900606	3	consistent	BID	Disseminated red scaly patches and flank plaque	Spongiotic/psoriasiform dermatitis with impetiginization	Working diagnosis: Dermatitis not otherwise specified (NOS)	Would prompt ancillary IHC	Very suspicious for MF.
10	0.4027535762356169	3	discordant (majority high: 2/3)	BID	Frontal skin-colored plaque (2cm). Pretibial erythematous papules (Right leg)	Dense epidermo- and folliculotropic T-cell infiltrate; suspected folliculotropic MF Interstitial pattern (DD: Granuloma annulare)	Benign reactive T-cell lymphoid proliferation (Forehead)	Would prompt ancillary IHC	MF until proven otherwise.
Supplementary Table 2: Detailed qualitative error audit of the updated model for the clinical utility cohort. This table outlines the clinical and histopathological characteristics of challenging benign inflammatory dermatoses (BIDs) that yielded false-positive predictions by the MIMIC model (threshold >0.40), as well as a top-10 false-negative predictions with predictions below 0.10 threshold.
